# Comparing the genetic and environmental architecture of blood count, blood biochemistry and urine biochemistry biological ages with machine learning

**DOI:** 10.1101/2021.07.05.21260032

**Authors:** Alan Le Goallec, Samuel Diai, Théo Vincent, Chirag J. Patel

## Abstract

While a large number of biological age predictors have been built from blood samples, a blood count-based biological age predictor is lacking, and the genetic and environmental factors associated with blood-measured accelerated aging remain elusive. In the following, we leveraged 31 blood count biomarkers measured from 489,079 blood samples, 28 blood biochemistry biomarkers measured from 245,147 blood samples, and four urine biochemistry biomarkers measured from 158,381 samples to build three distinct biological age predictors by training machine learning models to predict age. Blood biochemistry significantly outperformed blood count and urine biochemistry in terms of age prediction (RMSE: 5.92+-0.02 vs. 7.60+-0.02 years and 7.72+-0.04 years). We performed genome wide association studies [GWASs], and found accelerated blood biochemistry, blood count and urine biochemistry aging to be respectively 26.2+-0.3%, 18.1+-0.2% and 10.5±0.5% GWAS-heritable. We identified 1,081 single nucleotide polymorphisms [SNPs] associated with accelerated blood biochemistry aging, 2,636 SNPs associated with accelerated blood cells aging and 24 SNPs associated with accelerated urine biochemistry aging. Similarly, we identified biomarkers, clinical phenotypes, diseases, environmental and socioeconomic factors associated with accelerated blood biochemistry, blood cells and urine biochemistry aging.
