## Supplementary material for "Comparing the genetic and environmental architecture of blood count, blood biochemistry and urine biochemistry biological ages with machine learning": Table S2 - Feature importances for the models built on blood biochemistry biomarkers.xlsx

### Sheet: Sheet1
Feature	Correlation with age	Elastic Net	GBM	Neural Network
SHBG	0.006 +- 0.0	0.009 +- 0.0	0.053 +- 0.001	0.034 +- 0.0
Testosterone	0.012 +- 0.0	-0.028 +- 0.0	0.051 +- 0.001	0.039 +- 0.001
Glycated haemoglobin (HbA1c)	0.06 +- 0.001	0.043 +- 0.0	0.046 +- 0.001	0.016 +- 0.0
Apolipoprotein B	0.008 +- 0.001	0.068 +- 0.0	0.044 +- 0.001	0.049 +- 0.001
IGF-1	-0.076 +- 0.001	-0.058 +- 0.0	0.041 +- 0.001	0.011 +- 0.0
Cystatin C	0.098 +- 0.001	0.104 +- 0.0	0.04 +- 0.001	0.038 +- 0.0
LDL direct	0.0 +- 0.0	-0.012 +- 0.0	0.04 +- 0.001	0.011 +- 0.0
Urea	0.076 +- 0.001	0.051 +- 0.0	0.039 +- 0.001	0.009 +- 0.0
Creatinine	0.031 +- 0.001	-0.07 +- 0.0	0.039 +- 0.001	0.011 +- 0.0
Alanine aminotransferase	-0.006 +- 0.0	-0.049 +- 0.0	0.038 +- 0.001	0.014 +- 0.0
Aspartate aminotransferase	0.018 +- 0.001	0.031 +- 0.0	0.037 +- 0.002	0.007 +- 0.0
Albumin	-0.047 +- 0.001	-0.035 +- 0.0	0.036 +- 0.001	0.007 +- 0.0
Apolipoprotein A	0.021 +- 0.0	0.068 +- 0.0	0.035 +- 0.001	0.009 +- 0.0
Total protein	-0.02 +- 0.001	-0.02 +- 0.0	0.034 +- 0.002	0.003 +- 0.0
C-reactive protein	0.02 +- 0.0	-0.011 +- 0.0	0.034 +- 0.001	0.002 +- 0.0
Triglycerides	0.023 +- 0.001	0.011 +- 0.0	0.032 +- 0.001	0.009 +- 0.0
Cholesterol	0.005 +- 0.0	-0.05 +- 0.0	0.032 +- 0.001	0.038 +- 0.001
Gamma glutamyltransferase	0.016 +- 0.0	-0.011 +- 0.0	0.032 +- 0.002	0.003 +- 0.0
Glucose	0.033 +- 0.0	-0.004 +- 0.0	0.031 +- 0.001	0.004 +- 0.0
Phosphate	0.006 +- 0.001	0.003 +- 0.0	0.031 +- 0.001	0.002 +- 0.0
HDL cholesterol	0.005 +- 0.0	0.0 +- 0.0	0.03 +- 0.001	0.012 +- 0.0
Calcium	0.009 +- 0.001	0.025 +- 0.0	0.03 +- 0.001	0.002 +- 0.0
Alkaline phosphatase	0.048 +- 0.001	0.033 +- 0.0	0.029 +- 0.001	0.005 +- 0.0
Vitamin D	0.029 +- 0.0	0.028 +- 0.0	0.029 +- 0.001	0.003 +- 0.0
Total bilirubin	-0.004 +- 0.001	0.015 +- 0.0	0.026 +- 0.001	0.003 +- 0.0
Urate	0.04 +- 0.001	-0.001 +- 0.0	0.024 +- 0.001	0.002 +- 0.0
Lipoprotein A	0.002 +- 0.0	0.002 +- 0.0	0.022 +- 0.001	0.001 +- 0.0
Direct bilirubin	-0.002 +- 0.001	-0.012 +- 0.0	0.018 +- 0.001	0.002 +- 0.0
Sex	0.022 +- 0.0	0.087 +- 0.0	0.012 +- 0.0	0.086 +- 0.002
White	0.032 +- 0.0	0.008 +- 0.0	0.003 +- 0.0	0.18 +- 0.007
British	0.033 +- 0.0	0.01 +- 0.0	0.003 +- 0.0	0.064 +- 0.006
Prefer_not_to_answer	0.001 +- 0.0	0.004 +- 0.0	0.001 +- 0.0	0.005 +- 0.0
White_Other	-0.015 +- 0.0	-0.005 +- 0.0	0.001 +- 0.0	0.033 +- 0.003
Caribbean	-0.013 +- 0.0	0.001 +- 0.0	0.001 +- 0.0	0.025 +- 0.002
Asian	-0.017 +- 0.001	-0.008 +- 0.0	0.001 +- 0.0	0.044 +- 0.003
Pakistani	-0.011 +- 0.0	-0.005 +- 0.0	0.001 +- 0.0	0.006 +- 0.001
Indian	-0.01 +- 0.001	-0.0 +- 0.0	0.001 +- 0.0	0.048 +- 0.003
African	-0.015 +- 0.001	-0.003 +- 0.0	0.001 +- 0.0	0.013 +- 0.001
Chinese	-0.009 +- 0.0	0.0 +- 0.0	0.001 +- 0.0	0.005 +- 0.0
Black	-0.019 +- 0.001	0.0 +- 0.0	0.0 +- 0.0	0.041 +- 0.002
Irish	-0.003 +- 0.001	0.001 +- 0.0	0.0 +- 0.0	0.021 +- 0.002
Mixed	-0.014 +- 0.001	-0.003 +- 0.0	0.0 +- 0.0	0.007 +- 0.0
Other	-0.011 +- 0.0	0.0 +- 0.0	0.0 +- 0.0	0.038 +- 0.001
White_and_Asian	-0.008 +- 0.001	-0.002 +- 0.0	0.0 +- 0.0	0.001 +- 0.0
Other_ethnicity	-0.013 +- 0.0	-0.004 +- 0.0	0.0 +- 0.0	0.019 +- 0.001
White_and_Black_Caribbean	-0.007 +- 0.001	-0.001 +- 0.0	0.0 +- 0.0	0.003 +- 0.0
White_and_Black_African	-0.005 +- 0.0	-0.0 +- 0.0	0.0 +- 0.0	0.001 +- 0.0
Bangladeshi	-0.005 +- 0.001	-0.003 +- 0.0	0.0 +- 0.0	0.0 +- 0.0
Asian_Other	-0.008 +- 0.001	0.0 +- 0.0	0.0 +- 0.0	0.008 +- 0.001
Ethnicity.NaN	-0.002 +- 0.001	0.0 +- 0.0	0.0 +- 0.0	0.001 +- 0.0
Black_Other	-0.002 +- 0.001	-0.0 +- 0.0	0.0 +- 0.0	0.0 +- 0.0
Do_not_know	-0.001 +- 0.0	-0.0 +- 0.0	0.0 +- 0.0	0.0 +- 0.0
Mixed_Other	-0.008 +- 0.0	0.0 +- 0.0	0.0 +- 0.0	0.003 +- 0.001
