## Supplementary material for "Comparing the genetic and environmental architecture of blood count, blood biochemistry and urine biochemistry biological ages with machine learning": Table S3 - Feature importances for the models built on blood cells biomarkers.xlsx

### Sheet: Sheet1
Feature	Correlation with age	Elastic Net	GBM	Neural Network
Red blood cell (erythrocyte) distribution width	0.025 +- 0.001	0.058 +- 0.0	0.048 +- 0.002	0.027 +- 0.002
Red blood cell (erythrocyte) count	-0.004 +- 0.001	-0.01 +- 0.0	0.047 +- 0.001	0.054 +- 0.015
Mean corpuscular volume	0.048 +- 0.001	0.02 +- 0.0	0.043 +- 0.001	0.01 +- 0.001
Mean sphered cell volume	0.051 +- 0.001	0.044 +- 0.0	0.043 +- 0.001	0.012 +- 0.002
Platelet crit	-0.048 +- 0.001	-0.072 +- 0.0	0.042 +- 0.001	0.006 +- 0.002
Lymphocyte percentage	-0.016 +- 0.001	-0.006 +- 0.0	0.042 +- 0.001	0.006 +- 0.01
Mean reticulocyte volume	0.047 +- 0.001	0.007 +- 0.0	0.041 +- 0.001	0.011 +- 0.001
Neutrophill count	0.01 +- 0.001	0.004 +- 0.0	0.04 +- 0.001	0.012 +- 0.003
Haemoglobin concentration	0.021 +- 0.001	-0.041 +- 0.0	0.04 +- 0.001	0.051 +- 0.008
Mean corpuscular haemoglobin concentration	-0.005 +- 0.002	0.003 +- 0.0	0.039 +- 0.001	0.006 +- 0.001
Eosinophill percentage	-0.006 +- 0.001	-0.05 +- 0.0	0.036 +- 0.001	0.001 +- 0.0
White blood cell (leukocyte) count	0.013 +- 0.001	0.013 +- 0.0	0.034 +- 0.001	0.01 +- 0.003
Platelet distribution width	0.027 +- 0.001	0.052 +- 0.0	0.034 +- 0.001	0.01 +- 0.001
Mean platelet (thrombocyte) volume	-0.015 +- 0.001	-0.039 +- 0.0	0.034 +- 0.002	0.017 +- 0.004
Immature reticulocyte fraction	0.024 +- 0.001	0.046 +- 0.0	0.033 +- 0.001	0.007 +- 0.001
Lymphocyte count	0.004 +- 0.001	0.002 +- 0.0	0.032 +- 0.001	0.003 +- 0.001
Mean corpuscular haemoglobin	0.037 +- 0.001	0.004 +- 0.0	0.031 +- 0.001	0.005 +- 0.005
Platelet count	-0.035 +- 0.001	0.0 +- 0.0	0.031 +- 0.002	0.016 +- 0.008
Monocyte percentage	0.029 +- 0.001	0.045 +- 0.001	0.03 +- 0.001	0.011 +- 0.004
Basophill percentage	-0.011 +- 0.001	-0.017 +- 0.0	0.029 +- 0.001	0.002 +- 0.0
Haematocrit percentage	0.024 +- 0.001	0.083 +- 0.0	0.029 +- 0.001	0.006 +- 0.005
Monocyte count	0.027 +- 0.004	0.002 +- 0.001	0.027 +- 0.001	0.004 +- 0.001
Reticulocyte count	-0.001 +- 0.001	-0.001 +- 0.0	0.027 +- 0.001	0.004 +- 0.003
Reticulocyte percentage	-0.0 +- 0.001	0.027 +- 0.0	0.027 +- 0.001	0.003 +- 0.005
Neutrophill percentage	0.007 +- 0.001	0.001 +- 0.0	0.026 +- 0.002	0.007 +- 0.012
High light scatter reticulocyte percentage	0.008 +- 0.001	-0.001 +- 0.0	0.024 +- 0.001	0.001 +- 0.002
Sex	0.013 +- 0.001	-0.034 +- 0.0	0.023 +- 0.001	0.061 +- 0.001
Eosinophill count	0.001 +- 0.001	0.052 +- 0.0	0.018 +- 0.001	0.001 +- 0.0
Basophill count	-0.007 +- 0.001	0.001 +- 0.0	0.014 +- 0.001	0.001 +- 0.0
High light scatter reticulocyte count	0.006 +- 0.001	-0.043 +- 0.0	0.012 +- 0.001	0.006 +- 0.002
British	0.053 +- 0.001	0.023 +- 0.0	0.003 +- 0.0	0.03 +- 0.039
White	0.054 +- 0.001	0.027 +- 0.0	0.003 +- 0.0	0.246 +- 0.098
Indian	-0.016 +- 0.001	0.001 +- 0.0	0.002 +- 0.0	0.051 +- 0.013
Prefer_not_to_answer	0.001 +- 0.001	0.01 +- 0.0	0.002 +- 0.0	0.008 +- 0.003
White_Other	-0.022 +- 0.001	-0.024 +- 0.0	0.002 +- 0.0	0.015 +- 0.021
Black	-0.034 +- 0.001	-0.017 +- 0.0	0.001 +- 0.0	0.038 +- 0.019
Irish	-0.003 +- 0.001	0.0 +- 0.0	0.001 +- 0.0	0.01 +- 0.015
African	-0.027 +- 0.001	-0.015 +- 0.0	0.001 +- 0.0	0.031 +- 0.009
Ethnicity.NaN	-0.003 +- 0.001	0.0 +- 0.0	0.001 +- 0.0	0.002 +- 0.001
White_and_Black_Caribbean	-0.012 +- 0.001	-0.01 +- 0.0	0.001 +- 0.0	0.003 +- 0.001
Nucleated red blood cell count	-0.002 +- 0.001	0.002 +- 0.0	0.001 +- 0.0	0.001 +- 0.0
Pakistani	-0.019 +- 0.001	-0.013 +- 0.0	0.001 +- 0.0	0.015 +- 0.002
Other_ethnicity	-0.022 +- 0.001	-0.016 +- 0.0	0.001 +- 0.0	0.024 +- 0.007
Mixed	-0.021 +- 0.001	-0.005 +- 0.0	0.001 +- 0.0	0.014 +- 0.003
Nucleated red blood cell percentage	-0.003 +- 0.001	-0.007 +- 0.0	0.0 +- 0.0	0.001 +- 0.0
Asian_Other	-0.012 +- 0.001	-0.006 +- 0.0	0.0 +- 0.0	0.0 +- 0.002
Caribbean	-0.022 +- 0.001	-0.005 +- 0.0	0.0 +- 0.0	0.017 +- 0.01
Chinese	-0.013 +- 0.001	-0.011 +- 0.0	0.0 +- 0.0	0.005 +- 0.001
Other	-0.019 +- 0.001	0.0 +- 0.0	0.0 +- 0.0	0.047 +- 0.017
Asian	-0.027 +- 0.001	-0.003 +- 0.0	0.0 +- 0.0	0.058 +- 0.019
White_and_Black_African	-0.008 +- 0.001	-0.005 +- 0.0	0.0 +- 0.0	0.0 +- 0.001
White_and_Asian	-0.011 +- 0.001	-0.005 +- 0.0	0.0 +- 0.0	0.003 +- 0.002
Black_Other	-0.004 +- 0.001	-0.002 +- 0.0	0.0 +- 0.0	0.0 +- 0.0
Do_not_know	-0.002 +- 0.001	0.0 +- 0.0	0.0 +- 0.0	0.001 +- 0.0
Bangladeshi	-0.009 +- 0.002	-0.008 +- 0.0	0.0 +- 0.0	0.001 +- 0.0
Mixed_Other	-0.011 +- 0.001	-0.006 +- 0.0	0.0 +- 0.0	0.007 +- 0.001
