## Supplementary material for "Comparing the genetic and environmental architecture of blood count, blood biochemistry and urine biochemistry biological ages with machine learning": Table S4 - Feature importances for the models built on urine biochemistry biomarkers.xlsx

### Sheet: Sheet1
Feature	Correlation with age	Elastic Net	GBM	Neural Network
Creatinine (enzymatic) in urine	-0.11 +- 0.005	-0.243 +- 0.0	0.221 +- 0.003	0.075 +- 0.003
Potassium in urine	-0.03 +- 0.004	0.09 +- 0.0	0.186 +- 0.002	0.027 +- 0.001
Sodium in urine	-0.122 +- 0.002	-0.199 +- 0.0	0.18 +- 0.005	0.035 +- 0.001
Microalbumin in urine	0.011 +- 0.004	0.017 +- 0.0	0.154 +- 0.007	0.004 +- 0.001
Sex	0.025 +- 0.004	0.138 +- 0.0	0.069 +- 0.004	0.018 +- 0.001
White	0.093 +- 0.004	0.078 +- 0.0	0.027 +- 0.002	0.447 +- 0.048
White_Other	-0.028 +- 0.005	-0.027 +- 0.0	0.022 +- 0.001	0.022 +- 0.009
Prefer_not_to_answer	-0.0 +- 0.004	0.024 +- 0.0	0.019 +- 0.001	0.036 +- 0.007
British	0.086 +- 0.003	0.048 +- 0.001	0.018 +- 0.002	0.047 +- 0.008
Caribbean	-0.043 +- 0.002	0.0 +- 0.0	0.018 +- 0.001	0.016 +- 0.005
Pakistani	-0.028 +- 0.005	-0.023 +- 0.0	0.011 +- 0.001	0.005 +- 0.001
Irish	-0.002 +- 0.005	0.007 +- 0.0	0.01 +- 0.002	0.006 +- 0.005
Asian	-0.043 +- 0.004	0.0 +- 0.0	0.009 +- 0.002	0.026 +- 0.012
Indian	-0.024 +- 0.004	0.0 +- 0.0	0.009 +- 0.001	0.019 +- 0.007
Mixed	-0.034 +- 0.003	-0.016 +- 0.0	0.008 +- 0.001	0.007 +- 0.006
White_and_Black_Caribbean	-0.022 +- 0.004	-0.009 +- 0.0	0.007 +- 0.001	0.001 +- 0.003
Black	-0.064 +- 0.004	-0.005 +- 0.0	0.006 +- 0.001	0.05 +- 0.018
African	-0.047 +- 0.005	-0.025 +- 0.0	0.006 +- 0.001	0.009 +- 0.003
Ethnicity.NaN	-0.008 +- 0.004	0.001 +- 0.0	0.005 +- 0.001	0.02 +- 0.004
Chinese	-0.018 +- 0.004	-0.01 +- 0.0	0.005 +- 0.001	0.008 +- 0.002
Mixed_Other	-0.018 +- 0.005	0.0 +- 0.0	0.003 +- 0.001	0.003 +- 0.002
Other_ethnicity	-0.036 +- 0.003	-0.012 +- 0.0	0.003 +- 0.001	0.051 +- 0.009
Asian_Other	-0.021 +- 0.004	-0.009 +- 0.0	0.003 +- 0.001	0.003 +- 0.002
White_and_Asian	-0.016 +- 0.004	-0.003 +- 0.0	0.002 +- 0.001	0.001 +- 0.004
Other	-0.033 +- 0.003	0.0 +- 0.0	0.001 +- 0.001	0.042 +- 0.016
Do_not_know	-0.004 +- 0.003	0.002 +- 0.0	0.0 +- 0.0	0.01 +- 0.002
Bangladeshi	-0.013 +- 0.005	-0.014 +- 0.0	0.0 +- 0.0	0.005 +- 0.002
White_and_Black_African	-0.013 +- 0.005	0.0 +- 0.0	0.0 +- 0.0	0.005 +- 0.003
Black_Other	-0.007 +- nan	0.0 +- 0.0	0.0 +- 0.0	0.003 +- 0.002
