## Supplementary material for "Comparing the genetic and environmental architecture of blood count, blood biochemistry and urine biochemistry biological ages with machine learning": Table S8 - Biomarkers most associated with accelerated aging for each aging dimension.xlsx

### Sheet: Sheet1
Aging dimension	Biomarker category	Top three associations
Blood Biochemistry	UrineBiochemistry (100.0%)	Creatinine (enzymatic) in urine (.083); Sodium in urine (.076); Potassium in urine (.070)
Blood Biochemistry	BloodBiochemistry (71.4%)	Cystatin C (.364); Urea (.265); Glycated haemoglobin (HbA1c) (.231)
Blood Biochemistry	BloodCount (61.3%)	Eosinophill count (.076); White blood cell (leukocyte) count (.075); Red blood cell (erythrocyte) distribution width (.069)
Blood Biochemistry	ArterialStiffness (50.0%)	Position of the pulse wave peak (.045); Position of the shoulder on the pulse waveform (.043); Absence of notch position in the pulse waveform (.037)
Blood Biochemistry	AnthropometryBodySize (50.0%)	Waist circumference (.144); Body mass index (BMI) (.142); Hip circumference (.128)
Blood Biochemistry	BloodPressure (33.3%)	Pulse rate (.016)
Blood Biochemistry	HearingTest (30.2%)	Mean signal-to-noise ratio (SNR), (left).13 (.025); Mean signal-to-noise ratio (SNR), (left).14 (.025); Mean signal-to-noise ratio (SNR), (left).15 (.025)
Blood Biochemistry	EyeAcuity (25.0%)	logMAR, final (right) (.029); logMAR, final (left) (.028)
Blood Biochemistry	CognitiveProspectiveMemory (21.4%)	PM: initial answer.Blue square (.026); Number of attempts (.020); PM: final answer.Grey cross (.014)
Blood Biochemistry	CognitivePairsMatching (20.0%)	Number of incorrect matches in round.First round (.016); Time to complete round.First round (.010)
Blood Biochemistry	EyeAutorefraction (20.0%)	6mm strong meridian (left) (.022); 6mm strong meridian (right) (.022); 3mm strong meridian (left) (.022)
Blood Biochemistry	BoneDensitometryOfHeel (16.7%)	Ankle spacing width (.092)
Blood Biochemistry	PhysicalActivity (15.0%)	mean_MET_hours_0to6_V2 (.051); mean_MET_hours_0to6_V1 (.050); MET-hourOfDay-4-avg_V2 (.045)
Blood Biochemistry	CognitiveReactionTime (14.3%)	Mean time to press snap-button (.028); Mean time to correctly identify matches (.026)
Blood Biochemistry	CognitiveFluidIntelligence (13.5%)	FI4 : positional arithmetic.Do not know (.034); FI3 : word interpolation.Grow (.033); FI3 : word interpolation.Develop (.023)
Blood Biochemistry	HeartFunction (12.5%)	Body surface area (.059)
Blood Biochemistry	HeartPWA (6.7%)	Central augmentation pressure during PWA (.035)
Blood Biochemistry	BraindMRIWeightedMeans (0.8%)	Weighted-mean OD in tract medial lemniscus (left) (.042); Weighted-mean OD in tract medial lemniscus (right) (.041)
Blood Biochemistry	ECGAtRest (0.0%)
Blood Biochemistry	BrainSubcorticalVolumes (0.0%)
Blood Biochemistry	AnthropometryImpedance (0.0%)
Blood Biochemistry	EyeIntraocularPressure (0.0%)
Blood Biochemistry	BrainGreyMatterVolumes (0.0%)
Blood Biochemistry	CarotidUltrasound (0.0%)
Blood Biochemistry	CognitiveTrailMaking (0.0%)
Blood Biochemistry	CognitiveMatrixPatternCompletion (0.0%)
Blood Biochemistry	HandGripStrength (0.0%)
Blood Biochemistry	CognitivePairedAssociativeLearning (0.0%)
Blood Biochemistry	Spirometry (0.0%)
Blood Biochemistry	CognitiveSymbolDigitSubstitution (0.0%)
Blood Biochemistry	CognitiveTowerRearranging (0.0%)
Blood Biochemistry	CognitiveNumericMemory (0.0%)
Urine Biochemistry	AnthropometryImpedance (100.0%)	Impedance of arm (right) (.088); Impedance of arm (left) (.086); Impedance of whole body (.080)
Urine Biochemistry	BloodPressure (66.7%)	Systolic blood pressure (.070); Diastolic blood pressure (.045)
Urine Biochemistry	BloodBiochemistry (53.6%)	Phosphate (.101); Total protein (.095); Albumin (.086)
Urine Biochemistry	EyeIntraocularPressure (50.0%)	Intra-ocular pressure, Goldmann-correlated (left) (.030); Intra-ocular pressure, Goldmann-correlated (right) (.030); Intra-ocular pressure, corneal-compensated (left) (.025)
Urine Biochemistry	ECGAtRest (33.3%)	P duration (.043)
Urine Biochemistry	PhysicalActivity (30.4%)	mean_MET_hours_9to19_V2 (.071); MET-overall-sd_V2 (.068); mean_MET_hours_9to19_V1 (.067)
Urine Biochemistry	UrineBiochemistry (25.0%)	Microalbumin in urine (.070)
Urine Biochemistry	CognitivePairsMatching (20.0%)	Time to complete round.Second round (.026); Number of incorrect matches in round.Second round (.012)
Urine Biochemistry	BraindMRIWeightedMeans (17.3%)	Weighted-mean L1 in tract anterior thalamic radiation (right) (.065); Weighted-mean MD in tract anterior thalamic radiation (right) (.064); Weighted-mean L2 in tract inferior longitudinal fasciculus (right) (.062)
Urine Biochemistry	CognitiveReactionTime (14.3%)	Mean time to correctly identify matches (.018); Mean time to press snap-button (.015)
Urine Biochemistry	BloodCount (12.9%)	Mean sphered cell volume (.023); Mean reticulocyte volume (.018); Neutrophill percentage (.012)
Urine Biochemistry	ArterialStiffness (12.5%)	Pulse wave peak to peak time (.020)
Urine Biochemistry	CognitiveFluidIntelligence (2.7%)	Fluid intelligence score (.023)
Urine Biochemistry	CarotidUltrasound (0.0%)
Urine Biochemistry	HeartFunction (0.0%)
Urine Biochemistry	HeartPWA (0.0%)
Urine Biochemistry	HearingTest (0.0%)
Urine Biochemistry	BoneDensitometryOfHeel (0.0%)
Urine Biochemistry	BrainGreyMatterVolumes (0.0%)
Urine Biochemistry	BrainSubcorticalVolumes (0.0%)
Urine Biochemistry	EyeAutorefraction (0.0%)
Urine Biochemistry	EyeAcuity (0.0%)
Urine Biochemistry	CognitiveMatrixPatternCompletion (0.0%)
Urine Biochemistry	CognitiveNumericMemory (0.0%)
Urine Biochemistry	CognitivePairedAssociativeLearning (0.0%)
Urine Biochemistry	Spirometry (0.0%)
Urine Biochemistry	CognitiveProspectiveMemory (0.0%)
Urine Biochemistry	CognitiveSymbolDigitSubstitution (0.0%)
Urine Biochemistry	CognitiveTowerRearranging (0.0%)
Urine Biochemistry	CognitiveTrailMaking (0.0%)
Urine Biochemistry	HandGripStrength (0.0%)
Urine Biochemistry	AnthropometryBodySize (0.0%)
Blood Cells	UrineBiochemistry (75.0%)	Microalbumin in urine (.039); Creatinine (enzymatic) in urine (.025); Sodium in urine (.008)
Blood Cells	BloodPressure (66.7%)	Diastolic blood pressure (.012); Pulse rate (.010)
Blood Cells	ArterialStiffness (62.5%)	Position of the shoulder on the pulse waveform (.039); Position of the pulse wave peak (.034); Position of pulse wave notch (.024)
Blood Cells	AnthropometryBodySize (62.5%)	Waist circumference (.066); Body mass index (BMI) (.058); Weight (.058)
Blood Cells	BloodCount (54.8%)	Mean sphered cell volume (.314); Mean reticulocyte volume (.300); Mean corpuscular volume (.237)
Blood Cells	EyeAcuity (50.0%)	Glasses worn/required (left).wearing (.049); Glasses worn/required (right).wearing (.049); Glasses worn/required (right).none (.030)
Blood Cells	BloodBiochemistry (50.0%)	Cystatin C (.086); Aspartate aminotransferase (.055); C-reactive protein (.049)
Blood Cells	HearingTest (43.7%)	Signal-to-noise-ratio (SNR) of triplet (left).1 (.096); Signal-to-noise-ratio (SNR) of triplet (right).1 (.096); Signal-to-noise-ratio (SNR) of triplet (right).2 (.051)
Blood Cells	HeartFunction (37.5%)	Body surface area (.032); LV end systolic volume (.027); LV end diastolic volume (.024)
Blood Cells	BraindMRIWeightedMeans (29.6%)	Weighted-mean FA in tract medial lemniscus (left) (.141); Weighted-mean ICVF in tract medial lemniscus (right) (.136); Weighted-mean L3 in tract cingulate gyrus part of cingulum (left) (.107)
Blood Cells	EyeIntraocularPressure (25.0%)	Corneal hysteresis (left) (.022); Corneal resistance factor (left) (.014)
Blood Cells	BoneDensitometryOfHeel (16.7%)	Ankle spacing width (.046)
Blood Cells	PhysicalActivity (16.6%)	xfft1_mean (.085); xfft1_75% (.084); xfft1_50% (.083)
Blood Cells	CognitiveReactionTime (14.3%)	Mean time to correctly identify matches (.012); Mean time to press snap-button (.011)
Blood Cells	ECGAtRest (8.3%)	P duration (.023)
Blood Cells	CognitiveProspectiveMemory (7.1%)	PM: initial answer.Orange circle (.013)
Blood Cells	EyeAutorefraction (2.9%)	3mm asymmetry angle (left) (.018)
Blood Cells	CognitiveFluidIntelligence (2.7%)	Number of fluid intelligence questions attempted within time limit (.027)
Blood Cells	BrainGreyMatterVolumes (0.0%)
Blood Cells	HeartPWA (0.0%)
Blood Cells	AnthropometryImpedance (0.0%)
Blood Cells	BrainSubcorticalVolumes (0.0%)
Blood Cells	CognitiveNumericMemory (0.0%)
Blood Cells	CarotidUltrasound (0.0%)
Blood Cells	CognitiveMatrixPatternCompletion (0.0%)
Blood Cells	CognitivePairedAssociativeLearning (0.0%)
Blood Cells	Spirometry (0.0%)
Blood Cells	CognitiveSymbolDigitSubstitution (0.0%)
Blood Cells	CognitiveTowerRearranging (0.0%)
Blood Cells	CognitiveTrailMaking (0.0%)
Blood Cells	HandGripStrength (0.0%)
Blood Cells	CognitivePairsMatching (0.0%)
