## Supplementary material for "Comparing the genetic and environmental architecture of blood count, blood biochemistry and urine biochemistry biological ages with machine learning": Table S9 - Biomarkers most associated with decelerated aging for each aging dimension.xlsx

### Sheet: Sheet1
Aging dimension	Biomarker category	Top three associations
Blood Biochemistry	CognitiveSymbolDigitSubstitution (100.0%)	Number of symbol digit matches made correctly (.045); Number of symbol digit matches attempted (.040)
Blood Biochemistry	AnthropometryImpedance (100.0%)	Impedance of leg (left) (.072); Impedance of leg (right) (.069); Impedance of whole body (.044)
Blood Biochemistry	HandGripStrength (100.0%)	Hand grip strength (right) (.077); Hand grip strength (left) (.076)
Blood Biochemistry	CognitiveNumericMemory (100.0%)	Number of rounds of numeric memory test performed (.043); Maximum digits remembered correctly (.042); Time to complete test (.033)
Blood Biochemistry	Spirometry (100.0%)	Forced expiratory volume in 1-second (FEV1) (.087); Forced vital capacity (FVC) (.076); Peak expiratory flow (PEF) (.065)
Blood Biochemistry	BoneDensitometryOfHeel (83.3%)	Speed of sound through heel (.052); Heel bone mineral density (BMD) (.044); Heel bone mineral density (BMD) T-score (.044)
Blood Biochemistry	EyeIntraocularPressure (50.0%)	Intra-ocular pressure, corneal-compensated (left) (.038); Intra-ocular pressure, Goldmann-correlated (left) (.036); Intra-ocular pressure, corneal-compensated (right) (.030)
Blood Biochemistry	AnthropometryBodySize (37.5%)	Sitting height (.037); Seated height (.029); Standing height (.023)
Blood Biochemistry	BrainSubcorticalVolumes (28.6%)	Volume of thalamus (right) (.041); Volume of thalamus (left) (.038); Volume of pallidum (right) (.037)
Blood Biochemistry	BloodCount (25.8%)	Haemoglobin concentration (.054); Mean corpuscular haemoglobin (.046); Mean corpuscular haemoglobin concentration (.041)
Blood Biochemistry	BloodBiochemistry (25.0%)	IGF-1 (.285); Albumin (.182); Total protein (.061)
Blood Biochemistry	EyeAcuity (25.0%)	Glasses worn/required (left).wearing (.026); Glasses worn/required (right).wearing (.026)
Blood Biochemistry	CognitivePairsMatching (20.0%)	Number of correct matches in round.First round (.016); Number of correct matches in round.Second round (.014)
Blood Biochemistry	BrainGreyMatterVolumes (15.1%)	Volume of grey matter in X Cerebellum (right) (.054); Volume of grey matter in X Cerebellum (left) (.044); Volume of grey matter in VIIb Cerebellum (left) (.041)
Blood Biochemistry	CognitiveProspectiveMemory (14.3%)	PM: initial answer.Orange circle (.027); PM: final answer.Orange circle (.016)
Blood Biochemistry	CognitiveFluidIntelligence (13.5%)	Fluid intelligence score (.049); FI3 : word interpolation.Adult (.045); FI4 : positional arithmetic.6 (.038)
Blood Biochemistry	HearingTest (6.3%)	Signal-to-noise-ratio (SNR) of triplet (right).1 (.066); Signal-to-noise-ratio (SNR) of triplet (left).1 (.066); Signal-to-noise-ratio (SNR) of triplet (right).2 (.027)
Blood Biochemistry	PhysicalActivity (4.7%)	avg_duration_profound_sleep_V1 (.059); avg_duration_profound_sleep_V2 (.058); sedentary-hourOfWeekday-11-avg (.053)
Blood Biochemistry	CognitivePairedAssociativeLearning (2.2%)	Number of word pairs correctly associated (.035)
Blood Biochemistry	BraindMRIWeightedMeans (0.8%)	Weighted-mean FA in tract medial lemniscus (right) (.033); Weighted-mean MO in tract medial lemniscus (left) (.032)
Blood Biochemistry	ArterialStiffness (0.0%)
Blood Biochemistry	HeartFunction (0.0%)
Blood Biochemistry	HeartPWA (0.0%)
Blood Biochemistry	BloodPressure (0.0%)
Blood Biochemistry	CognitiveTowerRearranging (0.0%)
Blood Biochemistry	EyeAutorefraction (0.0%)
Blood Biochemistry	CognitiveReactionTime (0.0%)
Blood Biochemistry	CarotidUltrasound (0.0%)
Blood Biochemistry	CognitiveMatrixPatternCompletion (0.0%)
Blood Biochemistry	ECGAtRest (0.0%)
Blood Biochemistry	CognitiveTrailMaking (0.0%)
Blood Biochemistry	UrineBiochemistry (0.0%)
Urine Biochemistry	HandGripStrength (100.0%)	Hand grip strength (right) (.035); Hand grip strength (left) (.034)
Urine Biochemistry	BoneDensitometryOfHeel (83.3%)	Ankle spacing width (.063); Heel Broadband ultrasound attenuation (.028); Heel bone mineral density (BMD) T-score (.013)
Urine Biochemistry	UrineBiochemistry (75.0%)	Sodium in urine (.623); Creatinine (enzymatic) in urine (.591); Potassium in urine (.199)
Urine Biochemistry	AnthropometryBodySize (75.0%)	Body mass index (BMI) (.104); Weight (.098); Hip circumference (.097)
Urine Biochemistry	BloodPressure (33.3%)	Pulse rate (.028)
Urine Biochemistry	BloodBiochemistry (28.6%)	Triglycerides (.036); Apolipoprotein B (.031); LDL direct (.030)
Urine Biochemistry	ArterialStiffness (25.0%)	Pulse rate (.026); Position of the shoulder on the pulse waveform (.023)
Urine Biochemistry	BloodCount (19.4%)	Immature reticulocyte fraction (.052); High light scatter reticulocyte count (.027); Platelet crit (.022)
Urine Biochemistry	HeartFunction (12.5%)	Body surface area (.105)
Urine Biochemistry	PhysicalActivity (5.7%)	avg_daily_share_MET_light_intensity_V2 (.068); avg_daily_share_MET_light_intensity_V1 (.064); std_daily_share_sleep_V1 (.059)
Urine Biochemistry	CognitiveFluidIntelligence (2.7%)	FI5 : family relationship calculation.Sister (.019)
Urine Biochemistry	BraindMRIWeightedMeans (0.8%)	Weighted-mean ICVF in tract superior thalamic radiation (left) (.047); Weighted-mean ICVF in tract superior thalamic radiation (right) (.044)
Urine Biochemistry	HeartPWA (0.0%)
Urine Biochemistry	CognitiveMatrixPatternCompletion (0.0%)
Urine Biochemistry	AnthropometryImpedance (0.0%)
Urine Biochemistry	BrainGreyMatterVolumes (0.0%)
Urine Biochemistry	BrainSubcorticalVolumes (0.0%)
Urine Biochemistry	CarotidUltrasound (0.0%)
Urine Biochemistry	CognitiveNumericMemory (0.0%)
Urine Biochemistry	HearingTest (0.0%)
Urine Biochemistry	CognitivePairedAssociativeLearning (0.0%)
Urine Biochemistry	Spirometry (0.0%)
Urine Biochemistry	CognitiveProspectiveMemory (0.0%)
Urine Biochemistry	CognitiveReactionTime (0.0%)
Urine Biochemistry	CognitiveSymbolDigitSubstitution (0.0%)
Urine Biochemistry	CognitiveTowerRearranging (0.0%)
Urine Biochemistry	CognitiveTrailMaking (0.0%)
Urine Biochemistry	ECGAtRest (0.0%)
Urine Biochemistry	EyeAcuity (0.0%)
Urine Biochemistry	EyeAutorefraction (0.0%)
Urine Biochemistry	EyeIntraocularPressure (0.0%)
Urine Biochemistry	CognitivePairsMatching (0.0%)
Blood Cells	AnthropometryImpedance (100.0%)	Impedance of leg (left) (.048); Impedance of leg (right) (.046); Impedance of whole body (.035)
Blood Cells	HandGripStrength (100.0%)	Hand grip strength (left) (.045); Hand grip strength (right) (.043)
Blood Cells	Spirometry (100.0%)	Forced expiratory volume in 1-second (FEV1) (.051); Forced vital capacity (FVC) (.041); Peak expiratory flow (PEF) (.034)
Blood Cells	BrainSubcorticalVolumes (78.6%)	Volume of putamen (left) (.041); Volume of accumbens (left) (.039); Volume of thalamus (right) (.038)
Blood Cells	CarotidUltrasound (58.3%)	Minimum carotid IMT (intima-medial thickness) at 240 degrees (.030); Maximum carotid IMT (intima-medial thickness) at 240 degrees (.029); Mean carotid IMT (intima-medial thickness) at 240 degrees (.027)
Blood Cells	HeartPWA (46.7%)	Diastolic brachial blood pressure during PWA (.116); Mean arterial pressure during PWA (.102); End systolic pressure during PWA (.087)
Blood Cells	PhysicalActivity (42.8%)	yzCov_50% (.107); sdpitch_min (.090); sdroll_min (.086)
Blood Cells	BraindMRIWeightedMeans (37.0%)	Weighted-mean L3 in tract medial lemniscus (left) (.188); Weighted-mean L2 in tract medial lemniscus (left) (.185); Weighted-mean MD in tract medial lemniscus (left) (.181)
Blood Cells	BloodBiochemistry (35.7%)	Apolipoprotein B (.040); LDL direct (.038); Cholesterol (.028)
Blood Cells	BloodCount (29.0%)	Platelet crit (.287); Platelet count (.212); Mean corpuscular haemoglobin concentration (.079)
Blood Cells	HeartFunction (25.0%)	Average heart rate (.051); LV ejection fraction (.032)
Blood Cells	AnthropometryBodySize (25.0%)	Seating box height (.062); Seated height (.043)
Blood Cells	BrainGreyMatterVolumes (24.5%)	Volume of grey matter in Middle Temporal Gyrus, posterior division (right) (.044); Volume of grey matter in Inferior Temporal Gyrus, temporooccipital part (left) (.042); Volume of grey matter in Amygdala (right) (.042)
Blood Cells	CognitiveProspectiveMemory (14.3%)	Time to answer (.031); PM: initial answer.Blue square (.012)
Blood Cells	EyeIntraocularPressure (12.5%)	Intra-ocular pressure, corneal-compensated (left) (.018)
Blood Cells	HearingTest (4.8%)	Time to press next (left).2 (.016); Time to press next (right).2 (.016); Duration of hearing test (right) (.015)
Blood Cells	ArterialStiffness (0.0%)
Blood Cells	CognitiveFluidIntelligence (0.0%)
Blood Cells	BloodPressure (0.0%)
Blood Cells	BoneDensitometryOfHeel (0.0%)
Blood Cells	UrineBiochemistry (0.0%)
Blood Cells	CognitiveMatrixPatternCompletion (0.0%)
Blood Cells	CognitiveNumericMemory (0.0%)
Blood Cells	CognitivePairedAssociativeLearning (0.0%)
Blood Cells	CognitiveReactionTime (0.0%)
Blood Cells	CognitiveSymbolDigitSubstitution (0.0%)
Blood Cells	CognitiveTowerRearranging (0.0%)
Blood Cells	CognitiveTrailMaking (0.0%)
Blood Cells	ECGAtRest (0.0%)
Blood Cells	EyeAcuity (0.0%)
Blood Cells	EyeAutorefraction (0.0%)
Blood Cells	CognitivePairsMatching (0.0%)
