## Supplementary material for "Comparing the genetic and environmental architecture of blood count, blood biochemistry and urine biochemistry biological ages with machine learning": Table S11 - Clinical phenotypes most associated with accelerated aging for each aging dimension.xlsx

### Sheet: Sheet1
Aging dimension	Clinical phenotype category	Top three associations
Blood Biochemistry	ChestPain (100.0%)	Chest pain due to walking ceases when standing still (.052); Chest pain or discomfort walking normally (.052); Chest pain or discomfort (.041)
Blood Biochemistry	Breathing (100.0%)	Shortness of breath walking on level ground (.092); Wheeze or whistling in the chest in last year (.072)
Blood Biochemistry	Claudication (76.9%)	Leg pain when walking uphill or hurrying (.078); Leg pain on walking (.075); Leg pain when standing still or sitting (.068)
Blood Biochemistry	GeneralHealth (75.0%)	Overall health rating (.123); Long-standing illness, disability or infirmity (.105); Falls in the last year (.068)
Blood Biochemistry	CancerScreening (50.0%)	Time since last prostate specific antigen (PSA) test (.045); Most recent bowel cancer screening (.014)
Blood Biochemistry	MentalHealth (47.8%)	Frequency of tiredness / lethargy in last 2 weeks (.058); Illness, injury, bereavement, stress in last 2 years.Serious illness, injury or assault to yourself (.055); Fed-up feelings (.046)
Blood Biochemistry	GeneralPain (33.3%)	Knee pain for 3+ months (.050); Hip pain for 3+ months (.034); Pain type(s) experienced in last month.Pain all over the body (.031)
Blood Biochemistry	Hearing (21.4%)	Noisy workplace (.047); Loud music exposure frequency (.019); Tinnitus severity/nuisance (.010)
Blood Biochemistry	Eyesight (10.8%)	Eye problems/disorders.Diabetes related eye disease (.080); Age when diabetes-related eye disease diagnosed (.028); Eye problems/disorders.Do not know (.021)
Blood Biochemistry	SexualFactors (0.0%)
Blood Biochemistry	Mouth (0.0%)
Urine Biochemistry	SexualFactors (50.0%)	Age first had sexual intercourse (.019); Ever had same-sex intercourse (.012)
Urine Biochemistry	CancerScreening (50.0%)	Ever had prostate specific antigen (PSA) test (.025); Ever had bowel cancer screening (.019)
Urine Biochemistry	GeneralHealth (37.5%)	Long-standing illness, disability or infirmity (.032); Weight change compared with 1 year ago.No - weigh about the same (.027); Weight change compared with 1 year ago.Yes - lost weight (.020)
Urine Biochemistry	Mouth (12.5%)	Mouth/teeth dental problems.None of the above (.024)
Urine Biochemistry	MentalHealth (10.9%)	Illness, injury, bereavement, stress in last 2 years.Serious illness, injury or assault to yourself (.022); Length of longest manic/irritable episode (.022); Illness, injury, bereavement, stress in last 2 years.None of the above (.016)
Urine Biochemistry	Eyesight (9.1%)	Eye problems/disorders.Diabetes related eye disease (.060); Age when diabetes-related eye disease diagnosed (.034); Reason for glasses/contact lenses.For short-sightedness, i.e. only or mainly for distance viewing such as driving, cinema etc (called myopia) (.026)
Urine Biochemistry	Hearing (7.1%)	Tinnitus severity/nuisance (.019)
Urine Biochemistry	GeneralPain (5.6%)	Pain type(s) experienced in last month.None of the above (.033)
Urine Biochemistry	Claudication (0.0%)
Urine Biochemistry	ChestPain (0.0%)
Urine Biochemistry	Breathing (0.0%)
Blood cells	ChestPain (100.0%)	Chest pain or discomfort walking normally (.032); Chest pain due to walking ceases when standing still (.031); Chest pain or discomfort (.023)
Blood cells	Breathing (100.0%)	Shortness of breath walking on level ground (.042); Wheeze or whistling in the chest in last year (.037)
Blood cells	GeneralHealth (62.5%)	Overall health rating (.068); Long-standing illness, disability or infirmity (.061); Falls in the last year (.025)
Blood cells	Claudication (53.8%)	Leg pain when walking uphill or hurrying (.025); Leg pain in calf/calves (.025); Leg pain on walking (.025)
Blood cells	MentalHealth (47.8%)	Length of longest manic/irritable episode (.051); Illness, injury, bereavement, stress in last 2 years.Serious illness, injury or assault to yourself (.050); Longest period of depression (.031)
Blood cells	GeneralPain (27.8%)	Hip pain for 3+ months (.013); General pain for 3+ months (.012); Pain type(s) experienced in last month.Pain all over the body (.012)
Blood cells	SexualFactors (25.0%)	Ever had same-sex intercourse (.015)
Blood cells	CancerScreening (25.0%)	Ever had bowel cancer screening (.033)
Blood cells	Eyesight (15.2%)	Age cataract diagnosed (.034); Eye problems/disorders.None of the above (.030); Age when diabetes-related eye disease diagnosed (.020)
Blood cells	Hearing (7.1%)	Tinnitus severity/nuisance (.047)
Blood cells	Mouth (0.0%)
