## Supplementary material for "Comparing the genetic and environmental architecture of blood count, blood biochemistry and urine biochemistry biological ages with machine learning": Table S12 - Clinical phenotypes most associated with decelerated aging for each aging dimension.xlsx

### Sheet: Sheet1
Aging dimension	Clinical phenotype category	Top three associations
Blood Biochemistry	CancerScreening (50.0%)	Ever had prostate specific antigen (PSA) test (.030); Ever had bowel cancer screening (.013)
Blood Biochemistry	SexualFactors (25.0%)	Age first had sexual intercourse (.035)
Blood Biochemistry	Mouth (12.5%)	Mouth/teeth dental problems.None of the above (.035)
Blood Biochemistry	GeneralHealth (12.5%)	Weight change compared with 1 year ago.No - weigh about the same (.053)
Blood Biochemistry	GeneralPain (5.6%)	Pain type(s) experienced in last month.None of the above (.034)
Blood Biochemistry	MentalHealth (4.3%)	Illness, injury, bereavement, stress in last 2 years.Serious illness, injury or assault of a close relative (.045); Illness, injury, bereavement, stress in last 2 years.None of the above (.042)
Blood Biochemistry	Eyesight (3.1%)	Eye problems/disorders.None of the above (.048); Reason for glasses/contact lenses.For short-sightedness, i.e. only or mainly for distance viewing such as driving, cinema etc (called myopia) (.019)
Blood Biochemistry	Hearing (0.0%)
Blood Biochemistry	Claudication (0.0%)
Blood Biochemistry	ChestPain (0.0%)
Blood Biochemistry	Breathing (0.0%)
Urine Biochemistry	Breathing (100.0%)	Wheeze or whistling in the chest in last year (.032); Shortness of breath walking on level ground (.025)
Urine Biochemistry	ChestPain (50.0%)	Chest pain or discomfort (.018); Chest pain due to walking ceases when standing still (.011)
Urine Biochemistry	CancerScreening (50.0%)	Time since last prostate specific antigen (PSA) test (.021); Most recent bowel cancer screening (.020)
Urine Biochemistry	Claudication (38.5%)	Leg pain when standing still or sitting (.029); Leg pain on walking (.027); Leg pain on walking : action taken (.026)
Urine Biochemistry	GeneralPain (33.3%)	Back pain for 3+ months (.030); Knee pain for 3+ months (.025); Neck/shoulder pain for 3+ months (.020)
Urine Biochemistry	GeneralHealth (25.0%)	Weight change compared with 1 year ago.Yes - gained weight (.040); Weight change compared with 1 year ago.Do not know (.015)
Urine Biochemistry	MentalHealth (17.4%)	Frequency of unenthusiasm / disinterest in last 2 weeks (.029); Fed-up feelings (.029); Frequency of depressed mood in last 2 weeks (.026)
Urine Biochemistry	Hearing (7.1%)	Noisy workplace (.031)
Urine Biochemistry	Eyesight (1.5%)	Age started wearing glasses or contact lenses (.013)
Urine Biochemistry	SexualFactors (0.0%)
Urine Biochemistry	Mouth (0.0%)
Blood cells	CancerScreening (75.0%)	Most recent bowel cancer screening (.033); Time since last prostate specific antigen (PSA) test (.013); Ever had prostate specific antigen (PSA) test (.012)
Blood cells	SexualFactors (25.0%)	Age first had sexual intercourse (.022)
Blood cells	Mouth (25.0%)	Mouth/teeth dental problems.None of the above (.009); Mouth/teeth dental problems.Mouth ulcers (.008)
Blood cells	GeneralHealth (12.5%)	Weight change compared with 1 year ago.No - weigh about the same (.028)
Blood cells	GeneralPain (5.6%)	Pain type(s) experienced in last month.Headache (.012)
Blood cells	MentalHealth (2.2%)	Illness, injury, bereavement, stress in last 2 years.None of the above (.027)
Blood cells	Hearing (0.0%)
Blood cells	Eyesight (0.0%)
Blood cells	Claudication (0.0%)
Blood cells	ChestPain (0.0%)
Blood cells	Breathing (0.0%)
