## Supplementary material for "Comparing the genetic and environmental architecture of blood count, blood biochemistry and urine biochemistry biological ages with machine learning": Table S14 - Diseases most associated with accelerated aging for each aging dimension.xlsx

### Sheet: Sheet1
Disease category	X-subcategory	Top three associations
Blood Biochemistry	medical_diagnoses_I (57.1%)	I10 Essential (primary) hypertension (.100); I25 Chronic ischaemic heart disease (.068); I20 Angina pectoris (.055)
Blood Biochemistry	medical_diagnoses_K (50.0%)	K29 Gastritis and duodenitis (.035); K52 Other non-infective gastro-enteritis and colitis (.031); K44 Diaphragmatic hernia (.028)
Blood Biochemistry	medical_diagnoses_R (47.7%)	R07 Pain in throat and chest (.045); R06 Abnormalities of breathing (.033); R11 Nausea and vomiting (.027)
Blood Biochemistry	medical_diagnoses_Z (35.7%)	Z86 Personal history of certain other diseases (.064); Z92 Personal history of medical treatment (.058); Z72 Problems related to lifestyle (.055)
Blood Biochemistry	medical_diagnoses_M (33.3%)	M79 Other soft tissue disorders, not elsewhere classified (.034); M17 Gonarthrosis [arthrosis of knee] (.034); M19 Other arthrosis (.032)
Blood Biochemistry	medical_diagnoses_J (25.4%)	J44 Other chronic obstructive pulmonary disease (.043); J18 Pneumonia, organism unspecified (.036); J22 Unspecified acute lower respiratory infection (.033)
Blood Biochemistry	medical_diagnoses_N (24.4%)	N18 Chronic renal failure (.067); N17 Acute renal failure (.049); N19 Unspecified renal failure (.031)
Blood Biochemistry	medical_diagnoses_E (21.7%)	E11 Non-insulin-dependent diabetes mellitus (.101); E78 Disorders of lipoprotein metabolism and other lipidaemias (.078); E66 Obesity (.067)
Blood Biochemistry	medical_diagnoses_T (16.0%)	T82 Complications of cardiac and vascular prosthetic devices, implants and grafts (.029); T81 Complications of procedures, not elsewhere classified (.028); T51 Toxic effect of alcohol (.018)
Blood Biochemistry	medical_diagnoses_G (14.9%)	G47 Sleep disorders (.026); G56 Mononeuropathies of upper limb (.026); G63 Polyneuropathy in diseases classified elsewhere (.022)
Blood Biochemistry	medical_diagnoses_F (14.9%)	F17 Mental and behavioural disorders due to use of tobacco (.069); F32 Depressive episode (.039); F10 Mental and behavioural disorders due to use of alcohol (.028)
Blood Biochemistry	medical_diagnoses_D (12.2%)	D64 Other anaemias (.034); D50 Iron deficiency anaemia (.025); D86 Sarcoidosis (.016)
Blood Biochemistry	medical_diagnoses_L (11.8%)	L03 Cellulitis (.038); L97 Ulcer of lower limb, not elsewhere classified (.029); L02 Cutaneous abscess, furuncle and carbuncle (.017)
Blood Biochemistry	medical_diagnoses_Y (10.5%)	Y83 Surgical operation and other surgical procedures as the cause of abnormal reaction of the patient, or of later complication, without mention of misadventure at the time of the procedure (.034); Y95 Nosocomial condition (.017); Y43 Primarily systemic agents (.017)
Blood Biochemistry	medical_diagnoses_H (10.0%)	H36 Retinal disorders in diseases classified elsewhere (.039); H26 Other cataract (.015); H53 Visual disturbances (.014)
Blood Biochemistry	medical_diagnoses_S (9.2%)	S82 Fracture of lower leg, including ankle (.016); S09 Other and unspecified injuries of head (.013); S00 Superficial injury of head (.013)
Blood Biochemistry	medical_diagnoses_X (8.9%)	X61 Intentional self-poisoning by and exposure to antiepileptic, sedative-hypnotic, anti-Parkinsonism and psychotropic drugs, not elsewhere classified (.016); X65 Intentional self-poisoning by and exposure to alcohol (.016); X60 Intentional self-poisoning by and exposure to nonopioid analgesics, antipyretics and antirheumatics (.015)
Blood Biochemistry	medical_diagnoses_C (7.9%)	C79 Secondary malignant neoplasm of other sites (.015); C64 Malignant neoplasm of kidney, except renal pelvis (.012); C78 Secondary malignant neoplasm of respiratory and digestive organs (.012)
Blood Biochemistry	medical_diagnoses_A (5.6%)	A41 Other septicaemia (.026); A09 Diarrhoea and gastro-enteritis of presumed infectious origin (.024); A08 Viral and other specified intestinal infections (.012)
Blood Biochemistry	medical_diagnoses_W (4.9%)	W19 Unspecified fall (.020); W10 Fall on and from stairs and steps (.017); W01 Fall on same level from slipping, tripping and stumbling (.015)
Blood Biochemistry	medical_diagnoses_Q (3.5%)	Q61 Cystic kidney disease (.023); Q21 Congenital malformations of cardiac septa (.011); Q85 Phakomatoses, not elsewhere classified (.009)
Blood Biochemistry	medical_diagnoses_O (0.0%)
Blood Biochemistry	medical_diagnoses_P (0.0%)
Blood Biochemistry	medical_diagnoses_V (0.0%)
Blood Biochemistry	medical_diagnoses_B (0.0%)
Blood Biochemistry	medical_diagnoses_U (0.0%)
Urine Biochemistry	medical_diagnoses_I (35.1%)	I10 Essential (primary) hypertension (.075); I12 Hypertensive renal disease (.042); I48 Atrial fibrillation and flutter (.041)
Urine Biochemistry	medical_diagnoses_Z (22.6%)	Z92 Personal history of medical treatment (.038); Z94 Transplanted organ and tissue status (.032); Z95 Presence of cardiac and vascular implants and grafts (.032)
Urine Biochemistry	medical_diagnoses_N (22.0%)	N18 Chronic renal failure (.051); N17 Acute renal failure (.033); N08 Glomerular disorders in diseases classified elsewhere (.032)
Urine Biochemistry	medical_diagnoses_R (17.0%)	R33 Retention of urine (.031); R31 Unspecified haematuria (.029); R80 Isolated proteinuria (.019)
Urine Biochemistry	medical_diagnoses_E (14.5%)	E11 Non-insulin-dependent diabetes mellitus (.057); E10 Insulin-dependent diabetes mellitus (.042); E87 Other disorders of fluid, electrolyte and acid-base balance (.041)
Urine Biochemistry	medical_diagnoses_G (10.4%)	G63 Polyneuropathy in diseases classified elsewhere (.025); G40 Epilepsy (.021); G81 Hemiplegia (.018)
Urine Biochemistry	medical_diagnoses_J (7.9%)	J18 Pneumonia, organism unspecified (.022); J90 Pleural effusion, not elsewhere classified (.020); J96 Respiratory failure, not elsewhere classified (.017)
Urine Biochemistry	medical_diagnoses_D (6.1%)	D57 Sickle-cell disorders (.026); D64 Other anaemias (.025); D63 Anaemia in chronic diseases classified elsewhere (.020)
Urine Biochemistry	medical_diagnoses_L (5.9%)	L97 Ulcer of lower limb, not elsewhere classified (.030); L89 Decubitus ulcer (.015); L08 Other local infections of skin and subcutaneous tissue (.013)
Urine Biochemistry	medical_diagnoses_Y (5.8%)	Y83 Surgical operation and other surgical procedures as the cause of abnormal reaction of the patient, or of later complication, without mention of misadventure at the time of the procedure (.018); Y95 Nosocomial condition (.015); Y84 Other medical procedures as the cause of abnormal reaction of the patient, or of later complication, without mention of misadventure at the time of the procedure (.…
Urine Biochemistry	medical_diagnoses_M (5.1%)	M10 Gout (.025); M86 Osteomyelitis (.018); M14 Arthropathies in other diseases classified elsewhere (.012)
Urine Biochemistry	medical_diagnoses_H (4.3%)	H36 Retinal disorders in diseases classified elsewhere (.045); H35 Other retinal disorders (.015); H34 Retinal vascular occlusions (.011)
Urine Biochemistry	medical_diagnoses_T (3.2%)	T82 Complications of cardiac and vascular prosthetic devices, implants and grafts (.024); T81 Complications of procedures, not elsewhere classified (.016); T86 Failure and rejection of transplanted organs and tissues (.015)
Urine Biochemistry	medical_diagnoses_O (2.8%)	O70 Perineal laceration during delivery (.019); O63 Long labour (.012)
Urine Biochemistry	medical_diagnoses_K (2.8%)	K70 Alcoholic liver disease (.013); K91 Postprocedural disorders of digestive system, not elsewhere classified (.011)
Urine Biochemistry	medical_diagnoses_F (2.7%)	F10 Mental and behavioural disorders due to use of alcohol (.016); F31 Bipolar affective disorder (.012)
Urine Biochemistry	medical_diagnoses_C (2.2%)	C67 Malignant neoplasm of bladder (.022); C64 Malignant neoplasm of kidney, except renal pelvis (.015)
Urine Biochemistry	medical_diagnoses_A (1.4%)	A41 Other septicaemia (.016)
Urine Biochemistry	medical_diagnoses_Q (1.2%)	Q61 Cystic kidney disease (.023)
Urine Biochemistry	medical_diagnoses_P (0.0%)
Urine Biochemistry	medical_diagnoses_S (0.0%)
Urine Biochemistry	medical_diagnoses_U (0.0%)
Urine Biochemistry	medical_diagnoses_V (0.0%)
Urine Biochemistry	medical_diagnoses_W (0.0%)
Urine Biochemistry	medical_diagnoses_X (0.0%)
Urine Biochemistry	medical_diagnoses_B (0.0%)
Blood Cells	medical_diagnoses_I (67.5%)	I25 Chronic ischaemic heart disease (.057); I50 Heart failure (.049); I48 Atrial fibrillation and flutter (.047)
Blood Cells	medical_diagnoses_R (56.8%)	R18 Ascites (.023); R16 Hepatomegaly and splenomegaly, not elsewhere classified (.023); R06 Abnormalities of breathing (.023)
Blood Cells	medical_diagnoses_Z (52.4%)	Z95 Presence of cardiac and vascular implants and grafts (.054); Z86 Personal history of certain other diseases (.050); Z92 Personal history of medical treatment (.050)
Blood Cells	medical_diagnoses_K (47.2%)	K70 Alcoholic liver disease (.041); K76 Other diseases of liver (.029); K74 Fibrosis and cirrhosis of liver (.022)
Blood Cells	medical_diagnoses_J (39.7%)	J18 Pneumonia, organism unspecified (.042); J44 Other chronic obstructive pulmonary disease (.041); J96 Respiratory failure, not elsewhere classified (.031)
Blood Cells	medical_diagnoses_N (31.7%)	N17 Acute renal failure (.043); N18 Chronic renal failure (.041); N19 Unspecified renal failure (.028)
Blood Cells	medical_diagnoses_C (27.0%)	C91 Lymphoid leukaemia (.039); C85 Other and unspecified types of non-Hodgkin's lymphoma (.023); C92 Myeloid leukaemia (.017)
Blood Cells	medical_diagnoses_E (26.1%)	E11 Non-insulin-dependent diabetes mellitus (.035); E87 Other disorders of fluid, electrolyte and acid-base balance (.034); E78 Disorders of lipoprotein metabolism and other lipidaemias (.033)
Blood Cells	medical_diagnoses_U (25.0%)	U80 Agent resistant to penicillin and related antibiotics (.013); U83 Resistance to other antibiotics (.008); U82 Resistance to betalactam antibiotics (.008)
Blood Cells	medical_diagnoses_D (20.7%)	D69 Purpura and other haemorrhagic conditions (.033); D70 Agranulocytosis (.023); D75 Other diseases of blood and blood-forming organs (.020)
Blood Cells	medical_diagnoses_F (20.3%)	F10 Mental and behavioural disorders due to use of alcohol (.053); F17 Mental and behavioural disorders due to use of tobacco (.046); F32 Depressive episode (.020)
Blood Cells	medical_diagnoses_O (19.4%)	O70 Perineal laceration during delivery (.014); O68 Labour and delivery complicated by foetal stress [distress] (.012); O63 Long labour (.010)
Blood Cells	medical_diagnoses_G (19.4%)	G40 Epilepsy (.022); G47 Sleep disorders (.018); G81 Hemiplegia (.014)
Blood Cells	medical_diagnoses_T (17.0%)	T82 Complications of cardiac and vascular prosthetic devices, implants and grafts (.032); T81 Complications of procedures, not elsewhere classified (.025); T86 Failure and rejection of transplanted organs and tissues (.018)
Blood Cells	medical_diagnoses_M (15.4%)	M10 Gout (.044); M06 Other rheumatoid arthritis (.015); M79 Other soft tissue disorders, not elsewhere classified (.012)
Blood Cells	medical_diagnoses_X (14.4%)	X61 Intentional self-poisoning by and exposure to antiepileptic, sedative-hypnotic, anti-Parkinsonism and psychotropic drugs, not elsewhere classified (.014); X60 Intentional self-poisoning by and exposure to nonopioid analgesics, antipyretics and antirheumatics (.014); X65 Intentional self-poisoning by and exposure to alcohol (.013)
Blood Cells	medical_diagnoses_Y (12.8%)	Y83 Surgical operation and other surgical procedures as the cause of abnormal reaction of the patient, or of later complication, without mention of misadventure at the time of the procedure (.026); Y95 Nosocomial condition (.020); Y84 Other medical procedures as the cause of abnormal reaction of the patient, or of later complication, without mention of misadventure at the time of the procedure (.…
Blood Cells	medical_diagnoses_L (10.3%)	L03 Cellulitis (.029); L97 Ulcer of lower limb, not elsewhere classified (.024); L40 Psoriasis (.020)
Blood Cells	medical_diagnoses_Q (9.4%)	Q61 Cystic kidney disease (.011); Q21 Congenital malformations of cardiac septa (.009); Q60 Renal agenesis and other reduction defects of kidney (.008)
Blood Cells	medical_diagnoses_S (7.1%)	S01 Open wound of head (.019); S00 Superficial injury of head (.014); S09 Other and unspecified injuries of head (.011)
Blood Cells	medical_diagnoses_A (5.6%)	A41 Other septicaemia (.032); A49 Bacterial infection of unspecified site (.014); A09 Diarrhoea and gastro-enteritis of presumed infectious origin (.013)
Blood Cells	medical_diagnoses_W (4.9%)	W19 Unspecified fall (.016); W10 Fall on and from stairs and steps (.009); W18 Other fall on same level (.009)
Blood Cells	medical_diagnoses_H (1.4%)	H36 Retinal disorders in diseases classified elsewhere (.012)
Blood Cells	medical_diagnoses_B (0.9%)	B96.5 Pseudomonas (aeruginosa)(mallei)(pseudomallei) as the cause of diseases classified to other chapters (.018); B95.6 Staphylococcus aureus as the cause of diseases classified to other chapters (.018)
Blood Cells	medical_diagnoses_P (0.0%)
Blood Cells	medical_diagnoses_V (0.0%)
