## Supplementary material for "Comparing the genetic and environmental architecture of blood count, blood biochemistry and urine biochemistry biological ages with machine learning": Table S15 - Diseases most associated with decelerated aging for each aging dimension.xlsx

### Sheet: Sheet1
Disease category	X-subcategory	Top three associations
Blood Biochemistry	medical_diagnoses_O (36.1%)	O70 Perineal laceration during delivery (.047); O68 Labour and delivery complicated by foetal stress [distress] (.034); O80 Single spontaneous delivery (.032)
Blood Biochemistry	medical_diagnoses_Z (6.0%)	Z37 Outcome of delivery (.063); Z36 Antenatal screening (.017); Z34 Supervision of normal pregnancy (.017)
Blood Biochemistry	medical_diagnoses_N (3.7%)	N40 Hyperplasia of prostate (.015); N97 Female infertility (.013); N86 Erosion and ectropion of cervix uteri (.009)
Blood Biochemistry	medical_diagnoses_K (1.4%)	K40 Inguinal hernia (.011)
Blood Biochemistry	medical_diagnoses_D (1.2%)	D22 Melanocytic naevi (.009)
Blood Biochemistry	medical_diagnoses_C (1.1%)	C61 Malignant neoplasm of prostate (.018)
Blood Biochemistry	medical_diagnoses_L (0.0%)
Blood Biochemistry	medical_diagnoses_B (0.0%)
Blood Biochemistry	medical_diagnoses_E (0.0%)
Blood Biochemistry	medical_diagnoses_F (0.0%)
Blood Biochemistry	medical_diagnoses_G (0.0%)
Blood Biochemistry	medical_diagnoses_H (0.0%)
Blood Biochemistry	medical_diagnoses_I (0.0%)
Blood Biochemistry	medical_diagnoses_J (0.0%)
Blood Biochemistry	medical_diagnoses_M (0.0%)
Blood Biochemistry	medical_diagnoses_Y (0.0%)
Blood Biochemistry	medical_diagnoses_P (0.0%)
Blood Biochemistry	medical_diagnoses_Q (0.0%)
Blood Biochemistry	medical_diagnoses_R (0.0%)
Blood Biochemistry	medical_diagnoses_S (0.0%)
Blood Biochemistry	medical_diagnoses_T (0.0%)
Blood Biochemistry	medical_diagnoses_U (0.0%)
Blood Biochemistry	medical_diagnoses_V (0.0%)
Blood Biochemistry	medical_diagnoses_W (0.0%)
Blood Biochemistry	medical_diagnoses_X (0.0%)
Blood Biochemistry	medical_diagnoses_A (0.0%)
Urine Biochemistry	medical_diagnoses_K (5.6%)	K44 Diaphragmatic hernia (.016); K80 Cholelithiasis (.015); K57 Diverticular disease of intestine (.012)
Urine Biochemistry	medical_diagnoses_E (1.4%)	E66 Obesity (.017)
Urine Biochemistry	medical_diagnoses_I (1.3%)	I84 Haemorrhoids (.013)
Urine Biochemistry	medical_diagnoses_M (1.3%)	M17 Gonarthrosis [arthrosis of knee] (.017)
Urine Biochemistry	medical_diagnoses_Y (0.0%)
Urine Biochemistry	medical_diagnoses_B (0.0%)
Urine Biochemistry	medical_diagnoses_C (0.0%)
Urine Biochemistry	medical_diagnoses_D (0.0%)
Urine Biochemistry	medical_diagnoses_F (0.0%)
Urine Biochemistry	medical_diagnoses_G (0.0%)
Urine Biochemistry	medical_diagnoses_H (0.0%)
Urine Biochemistry	medical_diagnoses_J (0.0%)
Urine Biochemistry	medical_diagnoses_L (0.0%)
Urine Biochemistry	medical_diagnoses_Z (0.0%)
Urine Biochemistry	medical_diagnoses_N (0.0%)
Urine Biochemistry	medical_diagnoses_O (0.0%)
Urine Biochemistry	medical_diagnoses_P (0.0%)
Urine Biochemistry	medical_diagnoses_Q (0.0%)
Urine Biochemistry	medical_diagnoses_R (0.0%)
Urine Biochemistry	medical_diagnoses_S (0.0%)
Urine Biochemistry	medical_diagnoses_T (0.0%)
Urine Biochemistry	medical_diagnoses_U (0.0%)
Urine Biochemistry	medical_diagnoses_V (0.0%)
Urine Biochemistry	medical_diagnoses_W (0.0%)
Urine Biochemistry	medical_diagnoses_X (0.0%)
Urine Biochemistry	medical_diagnoses_A (0.0%)
Blood Cells	medical_diagnoses_M (1.3%)	M81 Osteoporosis without pathological fracture (.007)
Blood Cells	medical_diagnoses_D (1.2%)	D56 Thalassaemia (.009)
Blood Cells	medical_diagnoses_Y (0.0%)
Blood Cells	medical_diagnoses_B (0.0%)
Blood Cells	medical_diagnoses_C (0.0%)
Blood Cells	medical_diagnoses_E (0.0%)
Blood Cells	medical_diagnoses_F (0.0%)
Blood Cells	medical_diagnoses_G (0.0%)
Blood Cells	medical_diagnoses_H (0.0%)
Blood Cells	medical_diagnoses_I (0.0%)
Blood Cells	medical_diagnoses_J (0.0%)
Blood Cells	medical_diagnoses_K (0.0%)
Blood Cells	medical_diagnoses_L (0.0%)
Blood Cells	medical_diagnoses_Z (0.0%)
Blood Cells	medical_diagnoses_N (0.0%)
Blood Cells	medical_diagnoses_O (0.0%)
Blood Cells	medical_diagnoses_P (0.0%)
Blood Cells	medical_diagnoses_Q (0.0%)
Blood Cells	medical_diagnoses_R (0.0%)
Blood Cells	medical_diagnoses_S (0.0%)
Blood Cells	medical_diagnoses_T (0.0%)
Blood Cells	medical_diagnoses_U (0.0%)
Blood Cells	medical_diagnoses_V (0.0%)
Blood Cells	medical_diagnoses_W (0.0%)
Blood Cells	medical_diagnoses_X (0.0%)
Blood Cells	medical_diagnoses_A (0.0%)
