## Supplementary material for "Comparing the genetic and environmental architecture of blood count, blood biochemistry and urine biochemistry biological ages with machine learning": Table S17 - Family history most associated with decelerated aging for each aging dimension.xlsx

### Sheet: Sheet1
Aging dimension	X-subcategory	Top three associations
Blood Biochemistry	FamilyHistory (2.2%)	Illnesses of father.Prostate cancer (.012)
Urine Biochemistry	FamilyHistory (1.1%)
Blood Cells	FamilyHistory (3.3%)	Illnesses of adopted siblings.Stroke (.130); Illnesses of father.Do not know (.076)
