## Supplementary material for "Comparing the genetic and environmental architecture of blood count, blood biochemistry and urine biochemistry biological ages with machine learning": Table S18 - Family history variables most associated with accelerated aging for each aging dimension.xlsx

### Sheet: Sheet1
Aging dimension	X-subcategory	Top three associations
Blood Biochemistry	FamilyHistory (3.3%)	Illnesses of mother.Diabetes (.043)
Urine Biochemistry	FamilyHistory (0.0%)
Blood Cells	FamilyHistory (1.1%)	Illnesses of mother.Alzheimer's disease/dementia (.015)
