## Supplementary material for "Comparing the genetic and environmental architecture of blood count, blood biochemistry and urine biochemistry biological ages with machine learning": Table S20 - Environmental variables most associated with accelerated aging for each aging dimension.xlsx

### Sheet: Sheet1
Aging dimension	Environmental variable category	Top three associations
Blood Biochemistry	Smoking (50.0%)	Current tobacco smoking.Yes, on most or all days (.114); Difficulty not smoking for 1 day (.112); Smoking status.Current (.108)
Blood Biochemistry	Sleep (42.9%)	Sleeplessness / insomnia (.042); Daytime dozing / sleeping (narcolepsy) (.035); Nap during day (.034)
Blood Biochemistry	SunExposure (40.0%)	Time spent outdoors in winter (.069); Time spend outdoors in summer (.059); Facial ageing.Older than you are (.030)
Blood Biochemistry	Alcohol (31.0%)	Reason for reducing amount of alcohol drunk.Illness or ill health (.060); Alcohol intake frequency. (.057); Reason former drinker stopped drinking alcohol.Illness or ill health (.049)
Blood Biochemistry	ElectronicDevices (30.0%)	Plays computer games (.030); Usual side of head for mobile phone use.Equally left and right (.011); Weekly usage of mobile phone in last 3 months (.011)
Blood Biochemistry	PhysicalActivityQuestionnaire (28.6%)	Time spent watching television (TV) (.067); Duration of walks (.052); Number of days/week of moderate physical activity 10+ minutes (.041)
Blood Biochemistry	EarlyLifeFactors (28.1%)	Comparative body size at age 10.Plumper (.044); Maternal smoking around birth.Yes (.027); Breastfed as a baby.Do not know (.024)
Blood Biochemistry	Diet (21.1%)	Major dietary changes in the last 5 years.Yes, because of illness (.087); Bread type.White (.050); Cereal type.Other (e.g. Cornflakes, Frosties) (.043)
Blood Biochemistry	Medication (13.5%)	Medication for cholesterol, blood pressure or diabetes.Insulin (.168); Medication for cholesterol, blood pressure or diabetes.Cholesterol lowering medication (.141); Medication for pain relief, constipation, heartburn.Aspirin (.080)
Urine Biochemistry	PhysicalActivityQuestionnaire (40.0%)	Types of physical activity in last 4 weeks.Walking for pleasure (not as a means of transport) (.050); Duration walking for pleasure (.049); Frequency of walking for pleasure in last 4 weeks (.044)
Urine Biochemistry	Diet (31.0%)	Cereal intake (.113); Fresh fruit intake (.105); Bread type.Wholemeal or wholegrain (.095)
Urine Biochemistry	Sleep (28.6%)	Snoring (.024); Sleep duration (.024)
Urine Biochemistry	Alcohol (27.6%)	Alcohol usually taken with meals (.065); Reason for reducing amount of alcohol drunk.Health precaution (.057); Average weekly red wine intake (.050)
Urine Biochemistry	Smoking (25.0%)	Current tobacco smoking.No (.017); Smoking status.Previous (.017); Ever smoked (.013)
Urine Biochemistry	SunExposure (10.0%)	Use of sun/uv protection (.021); Facial ageing.About your age (.012)
Urine Biochemistry	Medication (8.1%)	Medication for cholesterol, blood pressure or diabetes.Cholesterol lowering medication (.054); Mineral and other dietary supplements.Fish oil (including cod liver oil) (.050); Medication for pain relief, constipation, heartburn.Aspirin (.038)
Urine Biochemistry	EarlyLifeFactors (6.2%)	Country of birth (UK/elsewhere).England (.048); Breastfed as a baby.Yes (.015)
Urine Biochemistry	ElectronicDevices (0.0%)
Blood Cells	Sleep (71.4%)	Nap during day (.024); Morning/evening person (chronotype) (.019); Sleeplessness / insomnia (.018)
Blood Cells	Alcohol (62.1%)	Reason former drinker stopped drinking alcohol.Illness or ill health (.050); Average weekly beer plus cider intake (.045); Reason for reducing amount of alcohol drunk.Illness or ill health (.044)
Blood Cells	Smoking (45.8%)	Current tobacco smoking.Yes, on most or all days (.065); Smoking status.Current (.063); Pack years adult smoking as proportion of life span exposed to smoking (.063)
Blood Cells	Diet (22.5%)	Major dietary changes in the last 5 years.Yes, because of illness (.033); Processed meat intake (.028); Pork intake (.027)
Blood Cells	EarlyLifeFactors (12.5%)	Comparative height size at age 10.Taller (.021); Comparative body size at age 10.Plumper (.018); Country of birth (UK/elsewhere).England (.015)
Blood Cells	SunExposure (10.0%)	Facial ageing.Older than you are (.012); Facial ageing.About your age (.009)
Blood Cells	ElectronicDevices (10.0%)	Length of mobile phone use (.013)
Blood Cells	PhysicalActivityQuestionnaire (8.6%)	Types of physical activity in last 4 weeks.None of the above (.021); Time spent watching television (TV) (.021); Time spent using computer (.015)
Blood Cells	Medication (8.1%)	Medication for cholesterol, blood pressure or diabetes.Cholesterol lowering medication (.049); Medication for pain relief, constipation, heartburn.Aspirin (.029); Mineral and other dietary supplements.None of the above (.019)
