## Supplementary material for "Comparing the genetic and environmental architecture of blood count, blood biochemistry and urine biochemistry biological ages with machine learning": Table S21 - Environmental variables most associated with decelerated aging for each aging dimension.xlsx

### Sheet: Sheet1
Aging dimension	Environmental variable category	Top three associations
Blood Biochemistry	PhysicalActivityQuestionnaire (40.0%)	Usual walking pace (.079); Drive faster than motorway speed limit (.044); Duration walking for pleasure (.041)
Blood Biochemistry	Smoking (29.2%)	Age started smoking in current smokers (.115); Time from waking to first cigarette (.113); Current tobacco smoking.No (.108)
Blood Biochemistry	Sleep (28.6%)	Snoring (.034); Sleep duration (.022)
Blood Biochemistry	Diet (25.4%)	Major dietary changes in the last 5 years.No (.050); Bread type.Wholemeal or wholegrain (.047); Oily fish intake (.047)
Blood Biochemistry	Alcohol (20.7%)	Alcohol usually taken with meals (.067); Reason former drinker stopped drinking alcohol.Health precaution (.054); Average weekly red wine intake (.041)
Blood Biochemistry	SunExposure (20.0%)	Facial ageing.Younger than you are (.037); Use of sun/uv protection (.025); Ease of skin tanning (.015)
Blood Biochemistry	Medication (16.2%)	Medication for cholesterol, blood pressure or diabetes.None of the above (.168); Medication for pain relief, constipation, heartburn.Ibuprofen (e.g. Nurofen) (.082); Medication for pain relief, constipation, heartburn.None of the above (.059)
Blood Biochemistry	EarlyLifeFactors (15.6%)	Maternal smoking around birth.No (.032); Comparative body size at age 10.About average (.032); Breastfed as a baby.Yes (.023)
Blood Biochemistry	ElectronicDevices (10.0%)	Hands-free device/speakerphone use with mobile phone in last 3 month (.011)
Urine Biochemistry	ElectronicDevices (50.0%)	Weekly usage of mobile phone in last 3 months (.044); Plays computer games (.040); Hands-free device/speakerphone use with mobile phone in last 3 month (.031)
Urine Biochemistry	Smoking (33.3%)	Smoking/smokers in household (.025); Exposure to tobacco smoke outside home (.020); Past tobacco smoking.I have never smoked (.018)
Urine Biochemistry	Alcohol (24.1%)	Reason former drinker stopped drinking alcohol.Other reason (.066); Alcohol intake frequency. (.064); Reason for reducing amount of alcohol drunk.Other reason (.042)
Urine Biochemistry	Diet (21.1%)	Cereal type.Other (e.g. Cornflakes, Frosties) (.102); Bread type.White (.101); Salt added to food (.084)
Urine Biochemistry	SunExposure (20.0%)	Time spent outdoors in winter (.027); Time spend outdoors in summer (.017); Facial ageing.Younger than you are (.017)
Urine Biochemistry	PhysicalActivityQuestionnaire (11.4%)	Time spent driving (.052); Time spent watching television (TV) (.051); Types of physical activity in last 4 weeks.None of the above (.032)
Urine Biochemistry	Medication (8.1%)	Medication for cholesterol, blood pressure or diabetes.None of the above (.124); Mineral and other dietary supplements.None of the above (.054); Vitamin and mineral supplements.None of the above (.034)
Urine Biochemistry	EarlyLifeFactors (3.1%)	Country of birth (UK/elsewhere).Scotland (.064)
Urine Biochemistry	Sleep (0.0%)
Blood Cells	PhysicalActivityQuestionnaire (45.7%)	Usual walking pace (.038); Time spent driving (.023); Types of transport used (excluding work).Car/motor vehicle (.020)
Blood Cells	Smoking (29.2%)	Age started smoking in current smokers (.065); Current tobacco smoking.No (.063); Time from waking to first cigarette (.061)
Blood Cells	EarlyLifeFactors (18.8%)	Comparative height size at age 10.Shorter (.014); Country of birth (UK/elsewhere).Scotland (.012); Country of birth (UK/elsewhere).Wales (.010)
Blood Cells	Medication (16.2%)	Medication for cholesterol, blood pressure or diabetes.Insulin (.088); Medication for cholesterol, blood pressure or diabetes.None of the above (.073); Medication for pain relief, constipation, heartburn.Ibuprofen (e.g. Nurofen) (.031)
Blood Cells	Diet (15.5%)	Cereal intake (.038); Fresh fruit intake (.028); Spread type.Other type of spread/margarine (.016)
Blood Cells	SunExposure (15.0%)	Facial ageing.Younger than you are (.015); Use of sun/uv protection (.011); Time spent outdoors in winter (.008)
Blood Cells	Sleep (14.3%)	Getting up in morning (.020)
Blood Cells	Alcohol (10.3%)	Alcohol intake frequency. (.024); Reason for reducing amount of alcohol drunk.Other reason (.023); Reason for reducing amount of alcohol drunk.Do not know (.012)
Blood Cells	ElectronicDevices (10.0%)	Hands-free device/speakerphone use with mobile phone in last 3 month (.014)
