## Supplementary material for "Comparing the genetic and environmental architecture of blood count, blood biochemistry and urine biochemistry biological ages with machine learning": Table S23 - Socioeconomic variables most associated with accelerated aging for each aging dimension.xlsx

### Sheet: Sheet1
Aging dimension	Socioeconomic variable category	Top three associations
Blood Biochemistry	OtherSociodemographics (57.1%)	Private healthcare (.034); Attendance/disability/mobility allowance.Attendance allowance (.022); Attendance/disability/mobility allowance.Prefer not to answer (.013)
Blood Biochemistry	Education (37.5%)	Qualifications.None of the above (.066); Qualifications.CSEs or equivalent (.027); Qualifications.Prefer not to answer (.012)
Blood Biochemistry	Employment (18.2%)	Job involves heavy manual or physical work (.042); Job involves mainly walking or standing (.032); Job involves night shift work (.031)
Blood Biochemistry	Household (15.9%)	Own or rent accommodation lived in.Rent - from local authority, local council, housing association (.067); Type of accommodation lived in.A flat, maisonette or apartment (.026); Gas or solid-fuel cooking/heating.A gas fire that you use regularly in winter time (.024)
Blood Biochemistry	SocialSupport (11.1%)	Leisure/social activities.None of the above (.023)
Urine Biochemistry	SocialSupport (33.3%)	Able to confide (.025); Leisure/social activities.Sports club or gym (.021); Frequency of friend/family visits (.017)
Urine Biochemistry	Education (25.0%)	Qualifications.College or University degree (.053); Qualifications.A levels/AS levels or equivalent (.041)
Urine Biochemistry	Household (9.1%)	Own or rent accommodation lived in.Own outright (by you or someone in your household) (.046); How are people in household related to participant.Husband, wife or partner (.039); Average total household income before tax (.034)
Urine Biochemistry	OtherSociodemographics (0.0%)
Urine Biochemistry	Employment (0.0%)
Blood Cells	SocialSupport (22.2%)	Leisure/social activities.Pub or social club (.014); Frequency of friend/family visits (.007)
Blood Cells	Household (15.9%)	Own or rent accommodation lived in.Rent - from local authority, local council, housing association (.028); Type of accommodation lived in.A flat, maisonette or apartment (.026); Own or rent accommodation lived in.Rent - from private landlord or letting agency (.013)
Blood Cells	OtherSociodemographics (14.3%)	Attendance/disability/mobility allowance.Attendance allowance (.019)
Blood Cells	Employment (0.0%)
Blood Cells	Education (0.0%)
