## Supplementary material for "Comparing the genetic and environmental architecture of blood count, blood biochemistry and urine biochemistry biological ages with machine learning": Table S24 - Socioeconomic variables most associated with decelerated aging for each aging dimension.xlsx

### Sheet: Sheet1
Aging dimension	Socioeconomic variable category	Top three associations
Blood Biochemistry	SocialSupport (33.3%)	Leisure/social activities.Sports club or gym (.027); Able to confide (.027); Frequency of friend/family visits (.018)
Blood Biochemistry	Education (25.0%)	Qualifications.College or University degree (.077); Qualifications.A levels/AS levels or equivalent (.048)
Blood Biochemistry	Household (22.7%)	Average total household income before tax (.093); Number of vehicles in household (.049); Number in household (.038)
Blood Biochemistry	Employment (18.2%)	Current employment status.In paid employment or self-employed (.028); Transport type for commuting to job workplace.Car/motor vehicle (.026); Length of working week for main job (.019)
Blood Biochemistry	OtherSociodemographics (14.3%)	Attendance/disability/mobility allowance.None of the above (.069)
Urine Biochemistry	Employment (39.1%)	Length of working week for main job (.041); Job involves night shift work (.039); Frequency of travelling from home to job workplace (.039)
Urine Biochemistry	Education (12.5%)	Qualifications.None of the above (.043)
Urine Biochemistry	Household (11.4%)	Own or rent accommodation lived in.Rent - from local authority, local council, housing association (.038); Gas or solid-fuel cooking/heating.A gas fire that you use regularly in winter time (.038); Type of accommodation lived in.A flat, maisonette or apartment (.025)
Urine Biochemistry	SocialSupport (11.1%)	Leisure/social activities.None of the above (.024)
Urine Biochemistry	OtherSociodemographics (0.0%)
Blood Cells	Employment (43.5%)	Length of working week for main job (.037); Current employment status.Retired (.029); Current employment status.In paid employment or self-employed (.029)
Blood Cells	SocialSupport (22.2%)	Able to confide (.010); Leisure/social activities.Sports club or gym (.010)
Blood Cells	Household (15.9%)	Type of accommodation lived in.A house or bungalow (.027); Number of vehicles in household (.025); Number in household (.025)
Blood Cells	OtherSociodemographics (14.3%)	Attendance/disability/mobility allowance.None of the above (.042)
Blood Cells	Education (0.0%)
